# Mendelian randomization analysis identifies blood tyrosine levels as a biomarker of non-alcoholic fatty liver disease

**DOI:** 10.1101/2021.11.26.21266879

**Authors:** Émilie Gobeil, Ina Maltais-Payette, Nele Taba, Francis Brière, Nooshin Ghodsian, Erik Abner, Jérôme Bourgault, Éloi Gagnon, Hasanga D. Manikpurage, Christian Couture, Patricia L. Mitchell, Patrick Mathieu, François Julien, Jacques Corbeil, Marie-Claude Vohl, Sébastien Thériault, Tõnu Esko, André Tchernof, Benoit J. Arsenault

**Affiliations:** Centre de recherche de l’Institut universitaire de cardiologie et de pneumologie de Québec, Québec (QC), Canada; Estonian Genome Center, Institute of Genomics, University of Tartu, Tartu, Riia 23b, 51010, Estonia; Institute of Molecular and Cell Biology, University of Tartu, Tartu, Riia 23, 51010, Estonia; Department of Surgery, Faculty of Medicine, Université Laval, Québec (QC), Canada; Department of molecular medicine, Faculty of Medicine, Université Laval, Québec (QC), Canada; Centre de recherche du CHU de Québec, Québec (QC), Canada; Centre NUTRISS, Institut sur la nutrition et les aliments fonctionnels, Université Laval, Québec (QC), Canada; School of Nutrition, Université Laval, Québec (QC), Canada; Department of Molecular Biology, Medical Biochemistry and Pathology, Faculty of Medicine, Université Laval, Québec (QC), Canada; Department of Medicine, Faculty of Medicine, Université Laval, Québec (QC), Canada

**Author notes:** <u>Address for correspondence</u> Benoit Arsenault, PhD, Centre de recherche de l’Institut universitaire de cardiologie et de pneumologie de Québec – Université Laval, Y-3106, Pavillon Marguerite D’Youville, 2725 chemin Ste-Foy, Québec (QC), Canada G1V 4G5.

## Abstract

Non-alcoholic fatty liver disease (NAFLD) is a complex cardiometabolic disease associated with premature mortality. The diagnosis of NAFLD is challenging and the identification of biomarkers causally influenced by NAFLD may be clinically useful. We aimed at identifying blood metabolites causally impacted by NAFLD using two-sample Mendelian randomization (MR) with validation in a population-based biobank and a cohort of patients undergoing bariatric surgery. Our instrument for genetically-predicted NAFLD (the study exposure) included all independent genetic variants (n=7 SNPs) from a recent genome-wide association study on NAFLD. The study outcomes included 123 blood lipids, lipoproteins and metabolites measured in 24,925 individuals from 10 European cohorts. After correction for multiple testing, we identified a positive effect of NAFLD on plasma tyrosine levels but not on other metabolites. The association between NAFLD and tyrosine levels was consistent across MR methods and robust to outliers and pleiotropy. In observational analyses performed in the Estonian Biobank (10,809 individuals including 359 patients with NAFLD), after multivariable adjustment, tyrosine levels were positively associated with the presence of NAFLD (odds ratio per 1-SD increment = 1.23 (95% confidence interval = 1.12-1.36, p = 2.19e-05). In a sample of 138 patients undergoing bariatric surgery, compared to patients without NAFLD, blood tyrosine levels were higher in those with NAFLD, but were comparable among patients with or without non-alcoholic steatohepatitis. This analysis revealed a potentially causal effect of NAFLD on blood tyrosine levels, suggesting that blood tyrosine levels may represent a new biomarker of NAFLD.

**Graphical abstract:** 
