## Supplemental Tables for "Mendelian randomization analysis identifies blood tyrosine levels as a biomarker of non-alcoholic fatty liver disease"

### Sheet: Supplementary table legends
Supplementary Table 1	Instruments for genetic-predicted NAFLD (7 and 12 SNPs)
Supplementary Table 2	Association of non-alcoholic fatty liver (predicted by a genetic instrument that includes all independent SNP associated with NAFLD at the p<5E-08 threshold) with blood metabolites across IVW Mendelian randomization method
Supplementary Table 3	LD matrix for the 7 variants of NAFLD
Supplementary Table 4	Clinical characteristics of participants of the IUCPQ Obesity Biobank cohort

### Sheet: ST1
7 SNPs NAFLD instrument
SNP	Locus	CHR	POS	Effect_Allele	Other_Allele	Beta	SE	Pval
rs1260326	GCKR	2	27730940	T	C	0.0755351	0.0166847	5.98e-06
rs13702	LPL	8	19824492	T	C	0.0729432	0.0180946	5.55e-05
rs28601761	TRIB1	8	126500031	C	G	0.110033	0.0164425	2.2e-11
rs3747207	PNPLA3	22	44324855	A	G	0.288601	0.019822	5.07e-48
rs429358	APOE	19	45411941	T	C	0.136615	0.0239288	1.14e-08
rs73001065	MAU2	19	19460541	C	G	0.281009	0.0326406	7.36e-18
rs9922619	FTO	16	53831771	T	G	0.0766643	0.0162305	2.32e-06
12 SNPs NAFLD instrument
SNP	Locus	CHR	POS	Effect_Allele	Other_Allele	Beta	SE	Pval
rs12230929	LMO3	12	16866678	A	G	-0.145986	0.0261174	2.276e-08
rs9928094	FTO	16	53799905	A	G	-0.0888645	0.0183555	1.29e-06
rs10401969	SUGP1	19	19407718	T	C	-0.317023	0.0360731	1.518e-18
rs429358	APOE	19	45411941	T	C	0.142229	0.0264106	7.233e-08
rs873870	LPAR2	19	19738554	A	G	0.0912716	0.018347	6.533e-07
rs2642442	MTARC1	1	220973563	T	C	0.108986	0.0198202	3.825e-08
rs12166587	SAMM50	22	44383070	T	C	-0.303999	0.0408198	9.523e-14
rs2235773	SAMM50	22	44370175	T	C	-0.141334	0.0224733	3.196e-10
rs3747207	PNPLA3	22	44324855	A	G	0.368232	0.0225311	4.856e-60
rs1260326	GCKR	2	27730940	T	C	0.117268	0.0188323	4.755e-10
rs13702	LPL	8	19824492	T	C	0.0802105	0.0204861	9.027e-05
rs28601761	TRIB1	8	126500031	C	G	0.149651	0.0186085	8.833e-16

### Sheet: ST2
Blood metabolite	Beta	SE	Pval	Pval_adjBH
Tyrosine	0.131416	0.0329782	6.74979e-05	0.00809059
Phenylalanine	0.10015	0.0342657	0.00346965	0.0959213
Average number of methylene groups per double bond	0.125486	0.0698052	0.072231	0.523244
Average number of double bonds in a fatty acid chain	-0.0933067	0.0685726	0.173609	0.523244
Ratio of bisallylic groups to total fatty acids	-0.113118	0.0865607	0.19128	0.545453
Lactate	0.077436	0.0637633	0.224584	0.564649
Glycoproteins	-0.0716449	0.0600198	0.2326	0.966749
Ratio of bisallylic groups to double bonds	-0.0886864	0.0888132	0.318002	0.966749
Cholesterol esters in very large HDL	-0.0565913	0.0607973	0.351948	0.966749
Description of average fatty acid chain length, not actual carbon number	-0.0653576	0.0727499	0.368979	0.966749
Average number of methylene groups in a fatty acid chain	0.0597103	0.067424	0.375836	0.966749
Total cholesterol in very large HDL	-0.0555023	0.0640784	0.386401	0.966749
Creatinine	-0.0376401	0.0501091	0.452554	0.966749
Total lipids in very large HDL	-0.0491779	0.0659763	0.456038	0.966749
Concentration of very large HDL particles	-0.0512101	0.0687662	0.456454	0.966749
Alanine	0.0941136	0.129767	0.4683	0.966749
Free cholesterol in very large HDL	-0.0490692	0.0703246	0.485331	0.966749
Leucine	0.0594465	0.0998634	0.551658	0.966749
3-hydroxybutyrate	-0.0285014	0.047914	0.551947	0.966749
Valine	0.0399162	0.0739959	0.589585	0.966749
Isoleucine	0.0604083	0.115374	0.600565	0.966749
Free cholesterol	-0.0789271	0.164707	0.631797	0.966749
Pyruvate	0.0486327	0.102956	0.636668	0.966749
Free cholesterol in large LDL	-0.09229	0.198951	0.642731	0.966749
Urea	-0.0150359	0.0334276	0.652851	0.966749
Omega-7, omega-9 and saturated fatty acids	0.0864639	0.195802	0.658787	0.966749
Triglycerides in medium VLDL	0.0813376	0.191955	0.67176	0.966749
Total cholesterol in medium LDL	-0.0915502	0.220238	0.677639	0.966749
Albumin	0.0174129	0.0420076	0.678496	0.966749
Total cholesterol in large LDL	-0.0846618	0.207725	0.683592	0.966749
Mono-unsaturated fatty acids	0.0792771	0.199385	0.690918	0.966749
Total cholesterol in LDL	-0.0890879	0.227019	0.694745	0.966749
Glutamine	-0.0324078	0.0834055	0.697604	0.966749
Acetoacetate	-0.0215591	0.0555846	0.698118	0.966749
Concentration of medium HDL particles	0.0366221	0.0948315	0.699363	0.966749
Triglycerides in very large VLDL	0.0659656	0.171849	0.701083	0.966749
Total cholesterol in HDL	-0.0391686	0.102183	0.701485	0.966749
Phospholipids in very large HDL	-0.0336127	0.0880452	0.702635	0.966749
Mean diameter for VLDL particles	0.0619022	0.163753	0.705414	0.966749
Phosphatidylcholine and other cholines	0.0500689	0.136257	0.713277	0.966749
Triglycerides in large VLDL	0.0660283	0.18343	0.718873	0.966749
Concentration of chylomicrons and largest VLDL particles	0.0562582	0.159904	0.72497	0.966749
Concentration of very large VLDL particles	0.0600174	0.172623	0.728081	0.966749
Cholesterol esters in large VLDL	0.0630967	0.181888	0.728667	0.966749
Total fatty acids	0.0721417	0.210134	0.731363	0.966749
Triglycerides in small HDL	0.0632725	0.184425	0.731538	0.966749
Phospholipids in medium LDL	-0.0749458	0.221332	0.734902	0.966749
Glucose	0.0190951	0.056443	0.735132	0.966749
Acetate	-0.0177903	0.0526178	0.735284	0.966749
Cholesterol esters in large VLDL	-0.0740742	0.221849	0.738459	0.966749
Concentration of medium VLDL particles	0.0647434	0.195158	0.740079	0.966749
Apolipoprotein A-I	-0.02941	0.0890935	0.741323	0.966749
Phospholipids in medium HDL	0.033129	0.100805	0.742426	0.966749
Phospholipids in chylomicrons and largest VLDL particles	0.0492845	0.150752	0.743725	0.966749
Phospholipids in large LDL	-0.068158	0.210458	0.746048	0.966749
Cholesterol esters in medium LDL	-0.0737748	0.229039	0.747373	0.966749
Total cholesterol in IDL	-0.0625407	0.19427	0.747508	0.966749
Total lipids in medium HDL	0.0304326	0.0949063	0.748468	0.966749
Phospholipids in large VLDL	0.0616396	0.19484	0.751729	0.966749
Total lipids in large VLDL	0.0547814	0.176145	0.755799	0.966749
Total cholesterol in large VLDL	0.0562335	0.181692	0.756943	0.966749
Free cholesterol in medium VLDL	0.0653566	0.211631	0.757456	0.966749
Phospholipids in medium VLDL	0.0660318	0.213995	0.757651	0.966749
Total lipids in large LDL	-0.0694677	0.225327	0.757855	0.966749
Total lipids in medium LDL	-0.0710295	0.237169	0.764566	0.966749
Triglycerides in very small VLDL	0.0616729	0.208935	0.767858	0.966749
Total cholesterol in small LDL	-0.0689877	0.234562	0.768672	0.966749
Triglycerides in small VLDL	0.0640389	0.219099	0.77007	0.966749
Free cholesterol in IDL	-0.0513552	0.179066	0.774269	0.966749
Glycoprotein acetyls	0.0420995	0.147242	0.774938	0.966749
Concentration of large LDL particles	-0.0633936	0.226175	0.779259	0.966749
Total lipids in small LDL	-0.0678206	0.245429	0.782291	0.966749
Concentration of large VLDL particles	0.0518779	0.187892	0.782467	0.966749
Free cholesterol in large VLDL	0.0519122	0.188724	0.783263	0.966749
Concentration of medium LDL particles	-0.0652212	0.237953	0.784013	0.966749
Omega-3 fatty acids	0.0470054	0.175719	0.789082	0.966749
Total lipids in medium VLDL	0.05483	0.205415	0.789528	0.966749
Total phosphoglycerides	0.039292	0.1498	0.793093	0.966749
Phospholipids in small VLDL	0.0555755	0.213047	0.7942	0.966749
Serum total triglycerides	0.057782	0.227067	0.799131	0.966749
Serum total cholesterol	-0.0523527	0.206174	0.799553	0.966749
Free cholesterol to esterified cholesterol ratio	-0.0507931	0.200344	0.799859	0.966749
Total lipids in IDL	-0.048214	0.200973	0.810405	0.966749
Mean diameter for LDL particles	0.0242423	0.101427	0.811096	0.966749
Glycerol	0.0216737	0.0914468	0.81265	0.966749
Concentration of small LDL particles	-0.0577478	0.243851	0.8128	0.966749
Phospholipids in very large VLDL	0.0382427	0.176486	0.82845	0.966749
Total cholesterol in medium VLDL	0.0455639	0.215632	0.83265	0.966749
Triglycerides in chylomicrons and largest VLDL particles	0.0354732	0.172155	0.836749	0.966749
Total lipids in chylomicrons and largest VLDL particles	0.0300646	0.149783	0.840917	0.966749
Concentration of small VLDL particles	0.0439544	0.221344	0.842592	0.966749
Triglycerides in very large HDL	0.0237443	0.12272	0.846581	0.966749
Histidine	-0.0118137	0.0614611	0.847575	0.966749
Phospholipids in IDL	-0.0359621	0.19708	0.85521	0.966749
Concentration of IDL particles	-0.0365048	0.202237	0.856756	0.966749
Citrate	0.0143884	0.0821207	0.860915	0.966749
Sphingomyelins	0.0164008	0.0951828	0.863195	0.966749
Cholesterol esters in medium HDL	0.0181777	0.10575	0.863521	0.966749
Free cholesterol in large HDL	-0.0225656	0.133643	0.865915	0.966749
Apolipoprotein B	-0.0369252	0.227633	0.871138	0.966749
Concentration of very small VLDL particles	0.0306239	0.190205	0.872089	0.966749
Triglycerides in IDL	0.0302997	0.189417	0.87291	0.966749
Total lipids in very large VLDL	0.0256677	0.16538	0.87666	0.966749
Total lipids in small VLDL	0.0323587	0.22209	0.884158	0.966749
Omega-6 fatty acids	0.0265329	0.197886	0.893338	0.966749
Mean diameter for HDL particles	-0.0143143	0.116278	0.902025	0.966749
Total lipids in very small VLDL	0.0221277	0.183574	0.904057	0.966749
Free cholesterol in small VLDL	0.0264006	0.220163	0.904551	0.966749
Cholesterol esters in medium VLDL	0.0249561	0.217639	0.908709	0.966749
Total cholesterol in large HDL	-0.0156311	0.137073	0.90921	0.966749
Total cholesterol in medium HDL	0.0122794	0.10931	0.910558	0.966749
Cholesterol esters in large HDL	-0.0144841	0.132502	0.912955	0.966749
18:2, linoleic acid (LA)	0.0208821	0.207781	0.919947	0.966749
Concentration of small HDL particles	0.0115325	0.117345	0.921711	0.966749
22:6, docosahexaenoic acid	-0.0113792	0.121258	0.925234	0.966749
Total lipids in large HDL	-0.0113439	0.128156	0.929466	0.971514
Phospholipids in large HDL	-0.009355	0.124581	0.940142	0.971514
Concentration of large HDL particles	-0.00852476	0.12591	0.94602	0.971514
Total lipids in small HDL	-0.00672811	0.115346	0.953486	0.975805
Phospholipids in very small VLDL	-0.00965839	0.17432	0.955815	0.980285
Free cholesterol in medium HDL	0.0040467	0.0909842	0.964524	0.982148
Other polyunsaturated fatty acids than 18:2	0.00733714	0.173609	0.96629	0.987903
Total cholesterol in small VLDL	0.00618068	0.200418	0.975398	0.987903

### Sheet: ST3
	rs1260326_T_C	rs13702_C_T	rs28601761_G_C	rs9922619_T_G	rs73001065_C_G	rs429358_C_T	rs3747207_A_G
rs1260326_T_C	1	-0.00608164	-0.0506442	0.0185827	0.0121175	-0.046648	-0.00455308
rs13702_C_T	-0.00608164	1	-0.0286289	-0.0186823	0.00875127	0.0184049	-0.0473008
rs28601761_G_C	-0.0506442	-0.0286289	1	0.0410535	-0.085648	-0.0707479	-0.032861
rs9922619_T_G	0.0185827	-0.0186823	0.0410535	1	-0.00748956	-0.128605	-0.0403274
rs73001065_C_G	0.0121175	0.00875127	-0.085648	-0.00748956	1	0.0240233	0.00477916
rs429358_C_T	-0.046648	0.0184049	-0.0707479	-0.128605	0.0240233	1	0.010115
rs3747207_A_G	-0.00455308	-0.0473008	-0.032861	-0.0403274	0.00477916	0.010115	1

### Sheet: ST4
	Without NAFLD	With NAFLD
		Without NASH	With NASH	P-value
	(n=30)	(n=39)	(n=69)
Age (years)	38.1±8.6	36.7±9.6	38.1±8.5	0.7333
Sex (F:M)	1 day, 1:05:00	1 day, 4:11:00	2 days, 4:17:00	0.5271
Body mass index (kg/m2)	43.4 (39.1-47.7)	48.7 (43.3-54.1)	47.2 (43.2-51.2)	(log) 0.0507
Waist circumference (cm)	127±13	140±15	137±14	0.0011
Fasting glucose (mmol/L)	5.35 (5.10-5.60)	5.30 (5.00-5.60)	5.50 (5.25-5.75)	0.0821
HbA1c (%)	5.40 (5.26-5.54)	5.50 (5.40-5.60)	5.50 (5.35-5.65)	(log) 0.0453
Total cholesterol (mmol/L)	4.57 (4.18-4.96)	4.44 (3.82-5.06)	4.61 (4.08-5.14)	(log) 0.1925
HDL-C (mmol/L)	1.10 (0.90-1.31)	1.19 (0.97-1.41)	1.10 (0.93-1.27)	(log) 0.5842
LDL-C (mmol/L)	2.70 (2.27-3.14)	2.38 (1.96-2.80)	2.66 (2.16-3.16)	(log) 0.2055
Triglycerides (mmol/L)	1.21 (0.87-1.56)	1.41 (0.98-1.84)	1.80 (1.35-2.25)	(log) 6e-04
Insulin (pmol/L)	121 (84-158)	144 (96-192)	190 (119-261)	(log) 2e-05
SBP (mmHg)	129±16	134±14	132±15	0.3225
DBP (mmHg)	81.1±9.1	82.8±9.1	81.6±9.2	(log) 0.7272
